# Characterizing cancer patterns in Okinawan vs. mainland Japanese Americans: The Multiethnic Cohort Study

**DOI:** 10.1101/2025.07.14.25331338

**Authors:** Samantha A Streicher, Cherie Guillermo, Song-Yi Park, Charleston WK Chiang, John Shepherd, Xin Sheng, David Bogumil, S Lani Park, Iona Cheng, Unhee Lim, Adrian A Franke, Daniel O Stram, David V Conti, Christopher A Haiman, Lynne R Wilkens, Loïc Le Marchand

**Affiliations:** Population Sciences in the Pacific Program, University of Hawaii Cancer Center, Honolulu, Hawai‘i, USA; Center for Genetic Epidemiology, Department of Population and Public Health Sciences, Keck School of Medicine, University of Southern California, Los Angeles, California, USA; Department of Epidemiology and Biostatistics, University of California, San Francisco, San Francisco, California, USA

**Keywords:** Okinawan, cancer, body composition, biomarkers

## Abstract

Differences in cancer rates have been documented in Japan between Okinawa and mainland Japan. Limited data exist on whether these differences are also present for established populations of Okinawans and mainland Japanese in the United States. Dimensionality reduction techniques for genetic data combined with Okinawan surnames were used to identify Multiethnic Cohort Japanese American participants (N=24,484) of Okinawan or mainland descent. Cox proportional hazards models were used to compare cancer incidence between Okinawan and mainland Japanese participants. Geometric means were examined on a subset of MEC participants for circulating blood biomarker levels (N=2,980) and body composition (N=399). The Okinawan cluster included 3,649 individuals and the mainland cluster included 19,611 individuals. Okinawan individuals were more likely to have a higher average body mass index and shorter stature, better diet quality score, higher total energy intake, more alcohol consumption among drinkers, and a history of never smoking compared to mainland Japanese (all p-values<0.0001). In multivariable adjusted models, Okinawan women were more likely to be diagnosed with breast cancer (HR=1.36, 95% CI=1.07-1.73) and Okinawan men were less likely to be diagnosed with aggressive prostate cancer (HR=0.67, 95% CI=0.51-0.87) compared to their mainland Japanese counterparts. In subsets of MEC participants, adiponectin levels were lower, and C-reactive protein levels, visceral adipose tissue area (VAT) and the VAT-to-subcutaneous adipose tissue area ratio were higher, in Okinawans compared to mainland Japanese (all p-values<0.05). Results in this US-based sample are consistent with recent trends of higher breast and lower prostate cancer incidence rates in Okinawans reported from Japan.

**Novelty and impact:** Cancer rate differences have been documented in Japan between Okinawa and mainland Japan; however, limited data exist on whether these differences are present in Japanese Americans of Okinawan or mainland descent. We report significant differences in breast cancer, prostate cancers, body composition, and obesity-related biomarkers for these two groups. Our findings suggest that these cancer risk disparities may not be solely due to lifestyle, but could be explained by body composition, genetics, or unmeasured factors.
