## Supplementary material for "Characterizing cancer patterns in Okinawan vs. mainland Japanese Americans: The Multiethnic Cohort Study": prostate cancer risk with PSA screening

### Sheet: Supp T1. PSA adj
Supplemental Table 1. Cox proportional hazards models for invasive prostate cancer and aggressive prostate cancer with additional adjustment for prostate-specific antigen (PSA) screening recorded in the Multiethnic Cohort (MEC) questionnaire two
	Men (n=9,954)
	Incidence, n	Total, n	Age-adjusted HR (95% CI)a,b	Age- and PSA screening-adjusted HR (95% CI)b,c	Multivariable adjusted HR (95% CI)d
Prostate Cancer
mainland Japanese	830	8240	ref	ref	ref
Okinawan	138	1527	0.88 (0.73-1.05)	0.89 (0.74-1.06)	0.89 (0.74-1.06)
Aggressive Prostate Cancere
mainland Japanese	451	8240	ref	ref	ref
Okinawan	58	1527	0.68 (0.51-0.89)	0.68 (0.52-0.89)	0.68 (0.52-0.89)
aAge was used as the time metric variable starting follow up at age of blood draw and ending follow up at age of cohort exit
bAge-adjusted models were adjusted for age at cohort entry (<50, 50–54, 55–59, 60–64, 65–69, ≥70 years) as a strata variable
cAge- and PSA screening-adjusted models were further adjusted for PSA screening (yes, no). There were 708 (45%) Okinawans and 4071 (48%) mainland Japanese screened for prostate cancer
dMultivariable-adjusted model for prostate cancer was further adjusted for body mass index (<25, 25–29.9, ≥30 kg/m2) as a strata variable and family history of prostate cancer (yes family history of prostate cancer in father or brother vs. no family history of prostate cancer in father or brother) as a covariate
eAggressive prostate cancer was defined as tumor state 2,3,4,5,7 and tumor grade 3
